# Neurocomputational evidence of sustained Self-Other mergence after psychedelics

**DOI:** 10.1101/2025.10.07.25337510

**Authors:** Pablo Mallaroni, Natasha L. Mason, Katrin H. Preller, Adeel Razi, Sam Ereira, Johannes G. Ramaekers

## Abstract

Mental illness is often characterised by a maladaptive sense of *self*. The neurobiological basis of Self-Other distinction may provide targets for therapeutic interventions. Psychedelics alter the experience of selfhood, but the neurocomputational mechanism is unclear. We used a computationally-informed behavioural assay to investigate whether psychedelics disrupt Self-Other boundaries in belief formation. In a double-blind, crossover design, 22 participants received placebo, psilocybin or 2C-B (2,5-dimethoxy-4-bromophenethylamine). The next day, we fitted reinforcement learning models to probabilistic false-belief task behaviour, yielding objective Self-Other distinction measures. Compared to placebo, psychedelics induced a state of Self-Other mergence, associated with a multivariate signal of sustained psychosocial wellbeing. Effective-connectivity estimates from resting-state fMRI showed that this behavioural change was associated with reduced inhibitory tone from right temporoparietal junction to dorsomedial prefrontal cortex. We show that psychedelics quantifiably act on the neural basis of Self-Other distinction, offering potential routes to precision therapeutics in psychedelic psychiatry.
