## Supplementary Table for "Neurocomputational evidence of sustained Self-Other mergence after psychedelics"

### Sheet: subjective_outcomes
Comparison of subjective effects under psilocybin, 2C-B, and placebo
			Psilocybin	2C-B	Placebo
			(mean ± SEM)	(mean ± SEM)	(mean ± SEM)	Fdrug	pdrug	Fdrug*time	pdrug*time
Dose equivalence visual analogue scales (% score)
	Any drug effect - emax		75.5±4.65***	74.5±5.06***	8.23±3.36	184.644	<0.0001
	Any drug effect - pre resting state		36±6.94**	35±8.16**	4.5±2.85	20.1068	0.0001
	Any drug effect - post resting state		61.8±5.58***	56.65±6.54***	1.2±0.75	129.938	<0.0001
	Drug high - emax		82±4.12***	72.25±5.87***	6.62±3.27	181.519	<0.0001
	Drug high - pre resting state		33.5±7.04**	36.45±8.43**	5±3.12	17.4985	0.0002
	Drug high- post resting state		66.6±6.68***	58.65±7.18***	1.45±0.81	91.8943	<0.0001
Ego dissolution features of 5 Dimensions Altered States of Consciousness (ASC) Scale (% score)
	Oceanic boundlessness		22.33±3.66***	14.74±3.15***	0.6±0.25	33.0809	<0.0001
	Anxious ego-dissolution		16.58±3.13***##	8.17±1.56*	0.66±0.26	21.1783	<0.0001
Ego dissolution inventory (EDI) (% score)
	Total		17.86±3.99***	14.19±4.11**	0.59±0.26	18.4121	0.0001
Pesisting effects questionnaire (PEQ) - day 5 (% score)
	Positive attitudes about life		20.23±3.6**	17.08±3.66*	5.38±1.64	13.9376	0.0006
	Positive attitudes about self		17.55±3.74*	16.36±3.44	8±2.69	7.54395	0.0091
	Positive behaviour change		26±5.64*	21±5.33	11±3.97	6.45695	0.0151
	Positive mood change		14.33±3.56*	13.44±3*	4.33±1.77	9.27353	0.0042
	Altruistic positive effect		14.11±3.11***	9.22±2.6*	1.56±0.94	18.3719	0.0001
	Negative attitudes about life		4.69±2	1.08±0.43	0.38±0.38	2.71302	0.1076
	Negative attitudes about self		3.82±1.41	1.55±0.59	0.45±0.29	3.9242	0.0547
	Negative behaviour change		6±2.94	0±0	0±0	1.91209	0.1746
	Negative mood change		5.33±2.09*	2±0.6	0.33±0.24	4.44274	0.0415
	Antisocial negative effect		0.67±0.4	0.22±0.15	0.67±0.67	0.159836	0.6915
Positive and Negative Afect Scale (PANAS) - day 1 -> 5 (raw score)
	Positive affect		[25.80 ± 2.10 → 31.25 ± 1.87]*	[24.90 ± 1.54 → 31.35 ± 1.60]*	21.55 ± 1.80 → 28.95 ± 1.78	4.56	0.0128	0.34	0.7128
	Negative affect		12.20 ± 0.67 → 15.80 ± 1.06	12.55 ± 0.57 → 14.70 ± 1.36	11.65 ± 0.60 → 13.90 ± 0.81	1.35	0.2636	0.56	0.5715
Inclusion of the Other in the Self Scale (IOS) (raw score)
	Total		3.85 ± 0.22 → 3.90 ± 0.24	4.00 ± 0.23 → 3.90 ± 0.22	3.95 ± 0.21 → 3.90 ± 0.20	0.27	0.766	0.27	0.766
Social Connectedness Scale - revised (SCSR) (%)
	Total		89.15 ± 2.26 → 88.00 ± 2.45	87.70 ± 2.43 → 87.75 ± 2.63	88.20 ± 2.41 → 86.70 ± 2.31	0.98	0.3794	0.47	0.6263
Linear mixed effects modelling of participant outcomes. *P<0.05, **P<0.01, ***P<0.001 compared with placebo; #P<0.05, ##P<0.01, ###P<0.001 compared with 2C-B

### Sheet: task_outcomes
ognitive task outcomes under psilocybin, 2C-B, and placebo
			Psilocybin	2C-B	Placebo
			(mean ± SEM)	(mean ± SEM)	(mean ± SEM)	Fdrug	pdrug	minimum full n
Tower of london (TOL, acute + 153 min)
	Correct responses (n)		30.58±1.29	32.1±1.37	33±1.49	1.53	0.2235	19
	Response time (ms)		11602.98±873.71***	10263.08±593.48**	7984.33±445.82	24.19	<0.0001	19
Digit symbol substitution test (DSST, acute +172 min)
	Correct responses (n)		76.89±3.52***	80.5±4.62***	93.95±3.66	29.83	<0.0001	18
	Mean response time (ms)		2332.8±122.02***	2223.82±103.89**	1905.33±82.93	25.59	<0.0001	18
Spatial memory test (SMT, acute + 225 min)
	Immediate correct responses (n)		41±1.89***	44.8±1.61*	49.65±1.48	17.41	0.0002	18
	Immediate mean response time (ms)		1420.33±148.5	1320.06±118.28	1446.49±128.15	0.29	0.5954	18
	Delayed correct responses (n)		36.95±1.36**	38.85±1.74*	43.28±1.38	14.62	0.0005	18
	Delayed response time (ms)		1272.58±115.36	1330.43±166.57	1316.59±110.79	0.07	0.7924	18
Stroop task (STROOP, + 24h)
	Congruency effect - accuracy (%)		-0.08±0.01	-0.05±0.01**	-0.09±0.02	6.39	0.0169	16
	Congruency effect - response time (ms)		1294.71±133.6	1373.39±152.02	1256.92±122.28	0.16	0.6924	16
	Overall - accuracy (%)		0.93±0.01	0.94±0.01	0.93±0.01	0.33	0.5695	16
	Overall - response time (ms)		6956.58±205.14	7139.61±198	6990.05±196.71	0.49	0.4899	16
Visuospatial perspective-taking test (VPT + 24h)
	VPT1 congruency effect - response time (ms)		1.92 ± 4.89	2.62 ± 8.12	−5.11 ± 3.67	1.31	0.254	19
	VPT2 congruency effect - response time (ms)		19.43 ± 6.71	10.56 ± 5.23	5.40 ± 3.52	2.23	0.136	19
	VPT1 congruency effect - accuracy (%)		0.06 ± 0.99	0.25 ± 0.48	−0.56 ± 0.76	0.71	0.401	19
	VPT2 congruency effect - accuracy (%)		1.01 ± 0.75	1.13 ± 0.66	−0.19 ± 0.68	2.18	0.1407	19
Linear mixed effects modelling of participant outcomes. *P<0.05, **P<0.01, ***P<0.001 compared with placebo; #P<0.05, ##P<0.01, ###P<0.001 compared with 2C-B. All congruency effects are calculated as (incongruent - congruent). VPT means are collapsed across disparities
